# Spatial transcriptomic patterns underlying regional vulnerability to amyloid-β and tau pathologies and their relationships to cognitive dysfunction in Alzheimer’s disease

**DOI:** 10.1101/2023.08.12.23294017

**Authors:** Meichen Yu, Shannon L. Risacher, Kwangsik T. Nho, Qiuting Wen, Adrian L. Oblak, Frederick W. Unverzagt, Liana G. Apostolova, Martin R. Farlow, Jared R. Brosch, David G. Clark, Sophia Wang, Rachael Deardorff, Yu-Chien Wu, Sujuan Gao, Olaf Sporns, Andrew J. Saykin, the Alzheimer’s Disease Neuroimaging Initiative (ADNI)

## Abstract

Amyloid-β (Aβ) and tau proteins accumulate within distinct neuronal systems in Alzheimer’s disease (AD). Although it is not clear why certain brain regions are more vulnerable to Aβ and tau pathologies than others, gene expression may play a role. We studied the association between brain-wide gene expression profiles and regional vulnerability to Aβ (gene-to-Aβ associations) and tau (gene-to-tau associations) pathologies leveraging two large independent cohorts (n = 715) of participants along the AD continuum. We identified several AD susceptibility genes and gene modules in a gene co-expression network with expression profiles related to regional vulnerability to Aβ and tau pathologies in AD. In particular, we found that the positive *APOE*-to-tau association was only seen in the AD cohort, whereas patients with AD and frontotemporal dementia shared similar positive *MAPT*-to-tau association. Some AD candidate genes showed sex-dependent negative gene-to-Aβ and gene-to-tau associations. In addition, we identified distinct biochemical pathways associated with the gene-to-Aβ and the gene-to-tau associations. Finally, we proposed a novel analytic framework, linking the identified gene-to-pathology associations to cognitive dysfunction in AD at the individual level, suggesting potential clinical implication of the gene-to-pathology associations. Taken together, our study identified distinct gene expression profiles and biochemical pathways that may explain the discordance between regional Aβ and tau pathologies, and filled the gap between gene-to-pathology associations and cognitive dysfunction in individual AD patients that may ultimately help identify novel personalized pathogenetic biomarkers and therapeutic targets.

**One Sentence Summary:** We identified replicable cognition-related associations between regional gene expression profiles and selectively regional vulnerability to amyloid-β and tau pathologies in AD.
