## Supplemental Tables for "Spatial transcriptomic patterns underlying regional vulnerability to amyloid-β and tau pathologies and their relationships to cognitive dysfunction in Alzheimer’s disease": Supplement Table S1_Meichen-Yu_06-30-2023.xlsx

### Sheet: Spin test
ADNI_AV45				ADNI_FBB				IMAS_amyloid				ADNI_tau				IMAS_tau
Gene names	P values			Gene names	P values			Gene names	P values			Gene names	P values			Gene names	P values
'CNTNAP2'	0			'CNTNAP2'	5e-05			'INPP5D'	5e-05			'AGRN'	0.0001			'ADAMTS4'	0.00025
'ADAMTS1'	0.0034			'INPP5D'	0.0003			'MADD'	0.0016			'ADAMTS4'	0.0008			'CD2AP'	0.00065
'TMEM106B'	0.00405			'TMEM106B'	0.0012			'ABI3'	0.00315			'EPHA1'	0.00245			'EPHA1'	0.001
'INPP5D'	0.012			'MADD'	0.00525			'CNTNAP2'	0.00425			'MAPT'	0.0079			'AGRN'	0.0011
'MADD'	0.0124			'PTK2B'	0.00685			'WWOX'	0.005			'CD2AP'	0.0141			'MAPT'	0.00245
'WWOX'	0.01695			'ADAMTS1'	0.00715			'TMEM106B'	0.01005			'PLD3'	0.0159			'TMEM106B'	0.0049
'CYP1B1'	0.02105			'HLA-DRB1'	0.02035			'SPI1'	0.01065			'TMEM106B'	0.0161			'ABCA7'	0.00555
'APP'	0.03645			'ACE'	0.0229			'NTN5'	0.01315			'SPI1'	0.01985			'PLD3'	0.00575
'PTK2B'	0.04325			'HLA-DRB5'	0.02365			'ACE'	0.0133			'PSEN1'	0.03715			'APOE'	0.00825
'HLA-DRB1'	0.04735			'WWOX'	0.03435			'HLA-DRB1'	0.01625			'ZCWPW1'	0.0491			'ADAMTS1'	0.01175
'AGRN'	0.0758			'ABI3'	0.0531			'HLA-DRB5'	0.03265			'PICALM'	0.05			'CNTNAP2'	0.0243
'ZCWPW1'	0.08635			'APP'	0.05495			'PLD3'	0.04235			'ADAMTS1'	0.05795			'ACE'	0.02855
'CLU'	0.10085			'NTN5'	0.0574			'PTK2B'	0.04375			'APOE'	0.0704			'PSEN2'	0.03715
'PSEN1'	0.10515			'ADAMTS4'	0.11345			'GRN'	0.05355			'ACE'	0.0905			'PTK2B'	0.04025
'NTN5'	0.1156			'MEF2C'	0.1178			'APP'	0.06585			'ABCA7'	0.09985			'LRP1'	0.0427
'HLA-DRB5'	0.12535			'ADAM10'	0.13265			'MAPT'	0.0785			'CNTNAP2'	0.1138			'PICALM'	0.0463
'HS3ST1'	0.13065			'CLU'	0.13445			'TREM2'	0.0984			'PSEN2'	0.11845			'PSEN1'	0.0513
'TNIP1'	0.1393			'PSEN1'	0.13935			'AGRN'	0.09895			'LRP1'	0.14055			'SORL1'	0.052
'ADAM10'	0.1418			'ZCWPW1'	0.15125			'CLU'	0.1015			'RIN3'	0.1461			'RIN3'	0.0534
'ADAMTS4'	0.15625			'GRN'	0.16525			'EPHA1'	0.11375			'WWOX'	0.1738			'SPI1'	0.0659
'EPHA1'	0.1631			'AGRN'	0.19325			'PSEN2'	0.1221			'CYP1B1'	0.1902			'MEF2C'	0.0885
'ECHDC3'	0.1953			'SORL1'	0.21425			'MEF2C'	0.12485			'PTK2B'	0.2284			'ZCWPW1'	0.0921
'ABCA7'	0.2027			'CYP1B1'	0.23305			'ADAM10'	0.1536			'SORL1'	0.2544			'CD33'	0.1133
'PLD3'	0.20935			'HS3ST1'	0.23825			'CYP1B1'	0.20165			'HLA-DRB1'	0.275			'ABI3'	0.11875
'ACE'	0.2302			'SPI1'	0.25375			'PSEN1'	0.20595			'ECHDC3'	0.2926			'BIN1'	0.1452
'SPI1'	0.27145			'PLD3'	0.26145			'HS3ST1'	0.2065			'HLA-DRB5'	0.33455			'ECHDC3'	0.1502
'GRN'	0.29055			'TREM2'	0.2688			'CD33'	0.2091			'SLC24A4'	0.3372			'SLC24A4'	0.15845
'MEF2C'	0.2925			'TNIP1'	0.28625			'TNIP1'	0.2104			'CLU'	0.3565			'HAVCR2'	0.1717
'ABI3'	0.2983			'EPHA1'	0.29055			'ADAMTS1'	0.2161			'HS3ST1'	0.3654			'CLU'	0.1724
'IQCK'	0.29865			'PSEN2'	0.29405			'ADAMTS4'	0.24375			'MEF2C'	0.37255			'WWOX'	0.1745
'HAVCR2'	0.3001			'LRP1'	0.31455			'HAVCR2'	0.2603			'ABI3'	0.37325			'HS3ST1'	0.1792
'CD33'	0.30475			'APOE'	0.3183			'SORL1'	0.26205			'CD33'	0.37415			'IQCK'	0.1851
'BIN1'	0.3056			'ECHDC3'	0.33215			'PICALM'	0.27665			'TNIP1'	0.3758			'MS4A4A'	0.18985
'PSEN2'	0.3224			'HAVCR2'	0.3385			'LRP1'	0.278			'MS4A4A'	0.40855			'CYP1B1'	0.19195
'MS4A4A'	0.3255			'CD33'	0.401			'ECHDC3'	0.2915			'BIN1'	0.4103			'TNIP1'	0.1991
'CD2AP'	0.34195			'MAPT'	0.40435			'BIN1'	0.29415			'APP'	0.41685			'TREM2'	0.2076
'APH1B'	0.35125			'RIN3'	0.433			'ABCA7'	0.30535			'IQCK'	0.4326			'HLA-DRB5'	0.2215
'TREM2'	0.36475			'PICALM'	0.4414			'MS4A4A'	0.31725			'NTN5'	0.43435			'HLA-DRB1'	0.25695
'APOE'	0.3703			'MS4A4A'	0.4523			'SLC24A4'	0.327			'TREM2'	0.43615			'INPP5D'	0.2679
'PICALM'	0.4303			'APH1B'	0.4682			'APOE'	0.33105			'ADAM10'	0.469			'NTN5'	0.26955
'RIN3'	0.4444			'CD2AP'	0.471			'RIN3'	0.35045			'GRN'	0.46915			'ADAM10'	0.2789
'SLC24A4'	0.4489			'SLC24A4'	0.4962			'ZCWPW1'	0.3993			'APH1B'	0.4729			'GRN'	0.2805
'MAPT'	0.4519			'BIN1'	0.50515			'CD2AP'	0.41325			'HAVCR2'	0.4762			'APH1B'	0.29705
'LRP1'	0.45295			'IQCK'	0.5238			'APH1B'	0.4403			'MADD'	0.481			'MADD'	0.2991
'SORL1'	0.49465			'ABCA7'	0.5464			'IQCK'	0.47815			'INPP5D'	0.4836			'APP'	0.4633

### Sheet: Gene specificity test
	ADNI_AV45	ADNI_FBB	IMAS_amyloid	ADNI_tau	IMAS_tau
Linear regression (P values)	6.77341e-08	3.80154e-05	0.0822056	0.8055	0.876494
Linear regression (Beta values)	0.599083	0.477681	0.212293	-0.0304175	-0.0192012
Permutation testing	0.0354	0.133	0.8542	0.499	0.6278
