## Supplemental Tables for "Spatial transcriptomic patterns underlying regional vulnerability to amyloid-β and tau pathologies and their relationships to cognitive dysfunction in Alzheimer’s disease": Supplement Table S2_Meichen-Yu_06-30-20233.xlsx

### Sheet: Amyloid
IMAS (AV45/FBB)							ADNI_AV45						ADNI_FBB
Gene set name	SIZE	ES	NES	NOM p-val	FDR q-val		SIZE	ES	NES	NOM p-val	FDR q-val		SIZE	ES	NES	NOM p-val	FDR q-val
Negatively enriched
GOCC_MHC_PROTEIN_COMPLEX	23	-0.730475	-2.43579	0	0		23	-0.61942	-2.00996	0	0.0331732		23	-0.733163	-2.33441	0	0.000895439
GOBP_ANTIGEN_PROCESSING_AND_PRESENTATION_VIA_MHC_CLASS_IB	15	-0.826206	-2.36275	0	0		15	-0.853125	-2.43959	0	0		n.a.	n.a.	n.a.	n.a.	n.a.
GOBP_SENSORY_PERCEPTION_OF_SMELL	71	-0.550402	-2.30028	0	0.000563081		n.a.	n.a.	n.a.	n.a.	n.a.		n.a.	n.a.	n.a.	n.a.	n.a.
GOBP_ANTIGEN_PROCESSING_AND_PRESENTATION_OF_PEPTIDE_ANTIGEN_VIA_MHC_CLASS_I	31	-0.653484	-2.26551	0	0.000845009		31	-0.656937	-2.28405	0	0.000814579		28	-0.639826	-2.21068	0.00191571	0.00298728
GOBP_ANTIGEN_PROCESSING_AND_PRESENTATION_OF_ENDOGENOUS_PEPTIDE_ANTIGEN	20	-0.712282	-2.21916	0	0.00135238		20	-0.770968	-2.36324	0	0		18	-0.709182	-2.11767	0	0.0114068
GOBP_ANTIGEN_PROCESSING_AND_PRESENTATION_OF_ENDOGENOUS_ANTIGEN	22	-0.67518	-2.1699	0	0.00324289		22	-0.691814	-2.22609	0	0.00203718		20	-0.668357	-2.08121	0	0.0181198
GOCC_LUMENAL_SIDE_OF_ENDOPLASMIC_RETICULUM_MEMBRANE	27	-0.629386	-2.12845	0	0.00603956		n.a.	n.a.	n.a.	n.a.	n.a.		27	-0.644423	-2.1264	0	0.0120394
GOCC_CYTOSOLIC_RIBOSOME	94	-0.4777	-2.09801	0	0.00897552		n.a.	n.a.	n.a.	n.a.	n.a.		99	-0.503626	-2.21713	0	0.00403965
GOBP_SKELETAL_MUSCLE_CELL_PROLIFERATION	18	-0.687457	-2.09337	0	0.00872301		n.a.	n.a.	n.a.	n.a.	n.a.		n.a.	n.a.	n.a.	n.a.	n.a.
GOBP_ANTIGEN_PROCESSING_AND_PRESENTATION_OF_PEPTIDE_ANTIGEN	59	-0.517734	-2.08706	0	0.00869701		n.a.	n.a.	n.a.	n.a.	n.a.		n.a.	n.a.	n.a.	n.a.	n.a.
GOBP_DETECTION_OF_CHEMICAL_STIMULUS	103	-0.468265	-2.07058	0	0.0105182		n.a.	n.a.	n.a.	n.a.	n.a.		n.a.	n.a.	n.a.	n.a.	n.a.
GOBP_SENSORY_PERCEPTION_OF_CHEMICAL_STIMULUS	113	-0.460704	-2.05566	0	0.0125299		n.a.	n.a.	n.a.	n.a.	n.a.		n.a.	n.a.	n.a.	n.a.	n.a.
GOBP_ANTIGEN_PROCESSING_AND_PRESENTATION_OF_EXOGENOUS_ANTIGEN	39	-0.551471	-2.01594	0	0.0194974		n.a.	n.a.	n.a.	n.a.	n.a.		n.a.	n.a.	n.a.	n.a.	n.a.
GOBP_POSITIVE_REGULATION_OF_T_CELL_MEDIATED_CYTOTOXICITY	23	-0.626519	-1.99449	0	0.0243767		23	-0.690719	-2.21368	0	0.00179135		n.a.	n.a.	n.a.	n.a.	n.a.
GOBP_T_CELL_MEDIATED_CYTOTOXICITY	35	-0.550961	-1.98415	0	0.0257353		35	-0.57519	-2.04853	0	0.0215255		n.a.	n.a.	n.a.	n.a.	n.a.
GOBP_PITUITARY_GLAND_DEVELOPMENT	29	-0.574745	-1.97886	0.00161812	0.0257644		n.a.	n.a.	n.a.	n.a.	n.a.		n.a.	n.a.	n.a.	n.a.	n.a.
GOBP_CELL_PROLIFERATION_INVOLVED_IN_HEART_MORPHOGENESIS	17	-0.653535	-1.96104	0	0.0310093		n.a.	n.a.	n.a.	n.a.	n.a.		n.a.	n.a.	n.a.	n.a.	n.a.
GOBP_ENDOTHELIAL_CELL_APOPTOTIC_PROCESS	37	-0.536291	-1.94633	0	0.0356783		n.a.	n.a.	n.a.	n.a.	n.a.		n.a.	n.a.	n.a.	n.a.	n.a.
GOBP_ANTIGEN_PROCESSING_AND_PRESENTATION_OF_EXOGENOUS_PEPTIDE_ANTIGEN	35	-0.546127	-1.94349	0	0.0347385		n.a.	n.a.	n.a.	n.a.	n.a.		n.a.	n.a.	n.a.	n.a.	n.a.
GOCC_LUMENAL_SIDE_OF_MEMBRANE	32	-0.536534	-1.93912	0.00162866	0.0352043		n.a.	n.a.	n.a.	n.a.	n.a.		32	-0.579723	-2.00348	0	0.0436547
GOBP_POSITIVE_REGULATION_OF_TYROSINE_PHOSPHORYLATION_OF_STAT_PROTEIN	35	-0.539354	-1.93314	0	0.0364672		n.a.	n.a.	n.a.	n.a.	n.a.		n.a.	n.a.	n.a.	n.a.	n.a.
GOBP_REGULATION_OF_T_CELL_MEDIATED_CYTOTOXICITY	28	-0.560386	-1.92747	0	0.0371563		28	-0.623975	-2.12482	0	0.00777335		n.a.	n.a.	n.a.	n.a.	n.a.
GOBP_DETECTION_OF_STIMULUS_INVOLVED_IN_SENSORY_PERCEPTION	129	-0.415297	-1.90834	0	0.0458397		n.a.	n.a.	n.a.	n.a.	n.a.		n.a.	n.a.	n.a.	n.a.	n.a.
GOCC_MHC_CLASS_II_PROTEIN_COMPLEX	15	-0.665868	-1.90073	0.00356506	0.0485068		n.a.	n.a.	n.a.	n.a.	n.a.		n.a.	n.a.	n.a.	n.a.	n.a.
GOBP_ANTIGEN_PROCESSING_AND_PRESENTATION	92	-0.436395	-1.89948	0	0.0472771		n.a.	n.a.	n.a.	n.a.	n.a.		n.a.	n.a.	n.a.	n.a.	n.a.
GOCC_CYTOSOLIC_SMALL_RIBOSOMAL_SUBUNIT	40	-0.508936	-1.89563	0	0.0479648		n.a.	n.a.	n.a.	n.a.	n.a.		54	-0.533803	-2.04906	0	0.025071
Positively enriched
GOBP_REGULATION_OF_MACROAUTOPHAGY	146	0.451355	2.25073	0	0.022504		n.a.	n.a.	n.a.	n.a.	n.a.		n.a.	n.a.	n.a.	n.a.	n.a.

### Sheet: Tau
IMAS AV1451							ADNI_AV1451
Gene set name	SIZE	ES	NES	NOM p-val	FDR q-val		SIZE	ES	NES	NOM p-val	FDR q-val
Negatively enriched
GOBP_SENSORY_PERCEPTION_OF_BITTER_TASTE	23	-0.685173	-2.4908	0	0		n.a.	n.a.	n.a.	n.a.	n.a.
GOBP_DETECTION_OF_CHEMICAL_STIMULUS_INVOLVED_IN_SENSORY_PERCEPTION_OF_TASTE	23	-0.631421	-2.25444	0	0.0209248		n.a.	n.a.	n.a.	n.a.	n.a.
GOBP_SENSORY_PERCEPTION_OF_TASTE	38	-0.550855	-2.25163	0	0.014549		n.a.	n.a.	n.a.	n.a.	n.a.
GOBP_REGULATION_OF_T_HELPER_CELL_DIFFERENTIATION	n.a.	n.a.	n.a.	n.a.	n.a.		25	-0.622226	-2.22142	0	0.0405899
GOBP_REGULATION_OF_T_HELPER_17_TYPE_IMMUNE_RESPONSE	n.a.	n.a.	n.a.	n.a.	n.a.		16	-0.706466	-2.19162	0	0.0279022
Positively enriched
GOCC_CYTOSOLIC_RIBOSOME	94	0.621086	3.08048	0	0		94	0.510939	2.4739	0	0
GOCC_CYTOSOLIC_LARGE_RIBOSOMAL_SUBUNIT	53	0.638486	2.80724	0	0		53	0.533944	2.28281	0	0.00687522
GOCC_CYTOSOLIC_SMALL_RIBOSOMAL_SUBUNIT	40	0.62428	2.62671	0	0		40	0.513066	2.05173	0	0.0215477
GOBP_CYTOPLASMIC_TRANSLATION	147	0.467432	2.55101	0	0		n.a.	n.a.	n.a.	n.a.	n.a.
GOCC_RIBOSOMAL_SUBUNIT	179	0.426668	2.40954	0	0.000668933		n.a.	n.a.	n.a.	n.a.	n.a.
GOBP_REGULATION_OF_POSTSYNAPTIC_NEUROTRANSMITTER_RECEPTOR_ACTIVITY	20	0.660672	2.29289	0	0.003157		20	0.623903	2.03963	0	0.0213509
GOCC_RIBOSOME	210	0.394225	2.27242	0	0.00397293		n.a.	n.a.	n.a.	n.a.	n.a.
GOBP_AMINO_ACID_BETAINE_METABOLIC_PROCESS	16	0.70133	2.25404	0	0.00486205		n.a.	n.a.	n.a.	n.a.	n.a.
GOCC_POLYSOMAL_RIBOSOME	31	0.563758	2.19627	0	0.00975063		31	0.509231	1.90178	0.00203666	0.0443293
GOBP_POSTSYNAPTIC_SPECIALIZATION_ORGANIZATION	42	0.509327	2.16591	0	0.0139761		42	0.561589	2.25639	0	0.00654837
GOCC_LARGE_RIBOSOMAL_SUBUNIT	109	0.419849	2.16296	0	0.013419
GOBP_REGULATION_OF_AMPA_RECEPTOR_ACTIVITY	24	0.592538	2.14357	0	0.0155309		24	0.627121	2.16013	0	0.00884386
GOCC_ASTROCYTE_PROJECTION	18	0.619635	2.12338	0	0.0173312		n.a.	n.a.	n.a.	n.a.	n.a.
GOCC_SMALL_RIBOSOMAL_SUBUNIT	73	0.438551	2.0892	0	0.0256714		n.a.	n.a.	n.a.	n.a.	n.a.
GOCC_PROTEASOME_CORE_COMPLEX	18	0.619137	2.08654	0	0.0248422		18	0.612608	1.98979	0.00382409	0.0247492
GOBP_AXONEME_ASSEMBLY	53	0.467318	2.08329	0	0.0239841		53	0.501957	2.12202	0	0.0117256
GOBP_REGULATION_OF_SUPEROXIDE_ANION_GENERATION	18	0.613427	2.05916	0	0.0304054		n.a.	n.a.	n.a.	n.a.	n.a.
GOBP_POSITIVE_REGULATION_OF_REACTIVE_OXYGEN_SPECIES_METABOLIC_PROCESS	47	0.468639	2.05477	0	0.0302584		n.a.	n.a.	n.a.	n.a.	n.a.
GOBP_SYNAPTIC_VESICLE_CYTOSKELETAL_TRANSPORT	17	0.639185	2.05415	0	0.028724		17	0.644347	2.02584	0	0.0213432
GOCC_POLYSOME	66	0.43702	2.04243	0	0.0307264		n.a.	n.a.	n.a.	n.a.	n.a.
GOBP_TELENCEPHALON_GLIAL_CELL_MIGRATION	23	0.566332	2.03163	0	0.0337418		n.a.	n.a.	n.a.	n.a.	n.a.
GOBP_REGULATION_OF_SUPEROXIDE_METABOLIC_PROCESS	22	0.565877	2.01902	0	0.0372841		n.a.	n.a.	n.a.	n.a.	n.a.
GOBP_SYNAPTIC_VESICLE_LOCALIZATION	50	0.45345	2.01089	0	0.0394208		50	0.519362	2.18878	0	0.00711074
