## Supplemental Tables for "Spatial transcriptomic patterns underlying regional vulnerability to amyloid-β and tau pathologies and their relationships to cognitive dysfunction in Alzheimer’s disease": Supplement Table S3_Meichen-Yu_06-30-2023.xlsx

### Sheet: Patients vs. Controls_Gene clus
MoCA
	Cluster	ADNI_AV45	ADNI_FBB	ADNI_tau	IMAS_amyloid (AV45/FBB)	IMAS_tau
P values	1	0.050513	0.211971	0.00141659	0.0362645	0.0107554
(FDR corrected)	2	0.272083	0.680317	1.05689e-13	0.00280316	0.000135337
	3	0.050513	0.211971	0.0044592	0.0362645	0.0107554
	4	5.31354e-06	2.57039e-06	2.18425e-06	0.000801251	0.000554056
MMSE
	Cluster	ADNI_AV45	ADNI_FBB	ADNI_tau	IMAS_amyloid (AV45/FBB)	IMAS_tau
P values	1	0.0823299	0.108979	0.000246052	n.a.	n.a.
(FDR corrected)	2	0.306665	0.392197	1.4423e-13	n.a.	n.a.
	3	0.0823299	0.108979	0.000986347	n.a.	n.a.
	4	7.80323e-06	1.23307e-06	1.57929e-05	n.a.	n.a.

### Sheet: genecluster-to-cov-cognition
MoCA
	Cluster	ADNI_AV45	ADNI_FBB	ADNI_tau	IMAS_amyloid (AV45/FBB)	IMAS_tau
Pearson's r	1	0.233731	-0.0992421	0.0735997	0.240104	0.231157
	2	0.071659	0.228027	0.306069	0.221521	0.713699
	3	-0.208613	0.119005	-0.0732674	-0.260844	-0.224564
	4	0.282259	0.456821	0.328464	0.156581	0.672156
P values	1	0.0226287	0.225371	0.254052	0.14094	0.246013
	2	0.490139	0.00486328	1.21212e-06	0.175323	2.91876e-05
	3	0.042482	0.145562	0.256208	0.108741	0.260118
	4	0.00558354	3.72898e-09	1.70384e-07	0.341136	0.00012307
MMSE
	Cluster	ADNI_AV45	ADNI_FBB	ADNI_tau	IMAS_amyloid (AV45/FBB)	IMAS_tau
Pearson's r	1	0.277392	-0.0873879	0.0754293	n.a.	n.a.
	2	0.148521	0.377041	0.313679	n.a.	n.a.
	3	-0.255777	0.0998279	-0.0762489	n.a.	n.a.
	4	0.332833	0.47146	0.319895	n.a.	n.a.
P values	1	0.00594528	0.274914	0.23281	n.a.	n.a.
	2	0.14654	1.04405e-06	3.70298e-07	n.a.	n.a.
	3	0.0114498	0.212041	0.227759	n.a.	n.a.
	4	0.000865231	4.04158e-10	2.1035e-07	n.a.	n.a.

### Sheet: Patients vs. Controls_genes
ADNI_AV45							ADNI_FBB							IMAS_amyloid				ADNI_tau							IMAS_tau
MoCA			MMSE				MoCA			MMSE				MoCA				MoCA			MMSE				MoCA
Gene names	FDR-corrected P values (case vs. control)		Gene names	FDR-corrected P values (case vs. control)			Gene names	FDR-corrected P values (case vs. control)		Gene names	FDR-corrected P values (case vs. control)			Gene names	FDR-corrected P values (case vs. control)			Gene names	FDR-corrected P values (case vs. control)		Gene names	FDR-corrected P values (case vs. control)			Gene names	FDR-corrected P values (case vs. control)
'CNTNAP2'	1.80061e-07		'CNTNAP2'	8.98869e-08			'PTK2B'	1.52202e-08		'PTK2B'	9.8319e-05			'INPP5D'	6.06554e-07			'AGRN'	4.45963e-22		'AGRN'	1.23323e-22			'ADAMTS4'	4.17639e-08
'TMEM106B'	3.29853e-07		'TMEM106B'	1.84677e-07			'CNTNAP2'	1.52202e-08		'CNTNAP2'	0.000275985			'TMEM106B'	6.52989e-06			'ADAMTS4'	1.56387e-20		'ADAMTS4'	3.11086e-21			'TMEM106B'	5.01392e-08
'PTK2B'	1.00933e-06		'PTK2B'	7.54081e-07			'INPP5D'	1.31704e-07		'ACE'	0.000695391			'MADD'	3.97931e-05			'EPHA1'	2.63417e-18		'EPHA1'	1.89131e-19			'MAPT'	1.08862e-07
'ADAMTS1'	1.61535e-06		'ADAMTS1'	1.07277e-06			'ADAMTS1'	2.5817e-07		'HLA-DRB1'	0.000828732			'WWOX'	7.96286e-05			'TMEM106B'	5.69459e-17		'TMEM106B'	1.24892e-17			'AGRN'	1.64951e-07
'MADD'	4.70736e-06		'MADD'	2.65218e-06			'TMEM106B'	2.68737e-07		'HLA-DRB5'	0.000828732			'SPI1'	7.96286e-05			'MAPT'	2.96896e-13		'MAPT'	1.19268e-13			'EPHA1'	4.04786e-07
'INPP5D'	0.000146191		'INPP5D'	8.80747e-05			'ACE'	4.5208e-07		'ADAM10'	0.000828732			'APP'	0.000107379			'PSEN1'	3.28535e-13		'PSEN1'	4.87641e-13			'PSEN1'	9.397e-07
'NTN5'	0.00017023		'HLA-DRB1'	0.000157362			'MADD'	8.4463e-07		'NTN5'	0.00100716			'CNTNAP2'	0.000107379			'ADAMTS1'	2.74371e-12		'ADAMTS1'	2.44988e-12			'ADAMTS1'	3.05633e-06
'HLA-DRB1'	0.000246438		'NTN5'	0.000157362			'HLA-DRB1'	7.50301e-06		'MADD'	0.00114349			'ABI3'	0.000107379			'PICALM'	8.34156e-12		'PICALM'	3.14411e-12			'SLC24A4'	4.68645e-06
'APP'	0.000288996		'APP'	0.000281765			'HLA-DRB5'	8.2987e-06		'TMEM106B'	0.001382			'EPHA1'	0.000627273			'CNTNAP2'	3.56629e-11		'CNTNAP2'	1.31683e-11			'CD2AP'	5.80095e-06
'AGRN'	0.000404553		'WWOX'	0.000304036			'AGRN'	1.26224e-05		'ADAMTS1'	0.00145322			'ACE'	0.000627273			'SPI1'	3.99702e-11		'ZCWPW1'	6.64547e-11			'CNTNAP2'	3.49371e-05
'WWOX'	0.000423941		'AGRN'	0.000442204			'NTN5'	2.06723e-05		'INPP5D'	0.0021919			'NTN5'	0.00103031			'ZCWPW1'	1.42908e-10		'SPI1'	2.08989e-10			'RIN3'	0.000221044
'CYP1B1'	0.00062073		'CYP1B1'	0.000494511			'APP'	2.09664e-05		'ABI3'	0.00269188			'HLA-DRB1'	0.00133997			'CD2AP'	1.06821e-07		'CD2AP'	1.2593e-08			'SPI1'	0.000232664
'ADAMTS4'	0.000789932		'ADAMTS4'	0.000521875			'ABI3'	4.0441e-05		'AGRN'	0.0153407			'PTK2B'	0.00191296			'ACE'	1.06821e-07		'ACE'	1.2593e-08			'PTK2B'	0.000235369
'ADAM10'	0.00204036		'ADAM10'	0.00168399			'ADAM10'	0.000428537		'GRN'	0.0179296			'ADAMTS1'	0.00191296			'PLD3'	1.09972e-06		'PLD3'	1.85388e-07			'PSEN2'	0.000286906
'PSEN1'	0.00206614		'HLA-DRB5'	0.00196383			'WWOX'	0.000869234		'MEF2C'	0.0365369			'MAPT'	0.00242722			'PTK2B'	5.1334e-06		'PTK2B'	7.23524e-07			'PLD3'	0.00029294
'HLA-DRB5'	0.0030085		'PSEN1'	0.00196383			'MEF2C'	0.00188492		'WWOX'	0.0374445			'PLD3'	0.00368484			'CYP1B1'	1.26435e-05		'CYP1B1'	3.45448e-06			'PICALM'	0.000657777
'ZCWPW1'	0.0030085		'ZCWPW1'	0.0027559			'EPHA1'	0.00426346		'ADAMTS4'	0.0374445			'CLU'	0.00371007			'ABCA7'	4.00236e-05		'ABCA7'	4.80298e-06			'ZCWPW1'	0.000703032
'CLU'	0.00524229		'ACE'	0.00435457			'ADAMTS4'	0.00426346		'APP'	0.0643279			'HLA-DRB5'	0.00447355			'APOE'	4.12918e-05		'APOE'	5.48717e-06			'MEF2C'	0.000818891
'ACE'	0.00524229		'CLU'	0.00948813			'PSEN1'	0.0102404		'ZCWPW1'	0.188469			'HS3ST1'	0.00950386			'RIN3'	0.000107246		'RIN3'	1.16464e-05			'ABCA7'	0.000954137
'EPHA1'	0.0125622		'ABI3'	0.0106362			'TNIP1'	0.0102404		'TREM2'	0.1988			'AGRN'	0.00999903			'PSEN2'	0.00337974		'PSEN2'	0.00100989			'APOE'	0.00111171
'HS3ST1'	0.0125622		'EPHA1'	0.0171668			'CLU'	0.0124311		'SPI1'	0.228906			'TNIP1'	0.0237152			'LRP1'	0.00602017		'LRP1'	0.00102573			'CYP1B1'	0.00140249
'ABI3'	0.0125622		'SPI1'	0.0264099			'GRN'	0.0179869		'SORL1'	0.249126			'CYP1B1'	0.0319575			'SORL1'	0.00826058		'SORL1'	0.00170645			'WWOX'	0.0127575
'SPI1'	0.0220867		'HS3ST1'	0.0264099			'HS3ST1'	0.0190377		'CYP1B1'	0.270703			'ADAM10'	0.0358195			'WWOX'	0.0131269		'ECHDC3'	0.00719492			'CLU'	0.0158312
'TNIP1'	0.0270411		'TNIP1'	0.0467649			'CYP1B1'	0.0202957		'PSEN1'	0.339091			'PSEN2'	0.0367967			'ECHDC3'	0.0271706		'WWOX'	0.00974929			'ACE'	0.0242618
'ABCA7'	0.0430683		'ABCA7'	0.0738028			'ZCWPW1'	0.0267879		'CD33'	0.354554			'ABCA7'	0.0520568			'MEF2C'	0.0557204		'MEF2C'	0.0166025			'HS3ST1'	0.0305137
'ECHDC3'	0.0528395		'ECHDC3'	0.0846366			'ECHDC3'	0.0336713		'EPHA1'	0.37408			'APH1B'	0.0671481			'CD33'	0.082516		'CD33'	0.0250614			'LRP1'	0.037032
'PLD3'	0.0863902		'GRN'	0.112301			'APH1B'	0.0665368		'HAVCR2'	0.37408			'ECHDC3'	0.0671481			'MADD'	0.082516		'TNIP1'	0.0305096			'SORL1'	0.0889524
'IQCK'	0.114272		'PLD3'	0.13226			'RIN3'	0.0777675		'LRP1'	0.37408			'GRN'	0.0671481			'ABI3'	0.0853882		'SLC24A4'	0.0373507			'MADD'	0.175436
'APH1B'	0.135548		'IQCK'	0.177879			'SPI1'	0.0820605		'CD2AP'	0.447631			'PSEN1'	0.0689772			'TNIP1'	0.0853882		'ABI3'	0.0385858			'ECHDC3'	0.175436
'GRN'	0.135548		'MEF2C'	0.205106			'TREM2'	0.127599		'APOE'	0.462307			'IQCK'	0.0788246			'HLA-DRB1'	0.0986135		'HS3ST1'	0.062455			'BIN1'	0.197094
'RIN3'	0.194286		'APH1B'	0.217026			'IQCK'	0.166818		'MS4A4A'	0.490738			'ADAMTS4'	0.0965324			'SLC24A4'	0.0986135		'MADD'	0.0686619			'CD33'	0.207384
'BIN1'	0.226121		'BIN1'	0.300005			'PLD3'	0.194805		'CLU'	0.520735			'MEF2C'	0.106318			'HS3ST1'	0.170121		'CLU'	0.0758536			'MS4A4A'	0.250273
'MS4A4A'	0.226121		'MS4A4A'	0.300005			'ABCA7'	0.206585		'BIN1'	0.589864			'RIN3'	0.120117			'ADAM10'	0.191263		'HAVCR2'	0.0758536			'TNIP1'	0.250273
'MEF2C'	0.263158		'PSEN2'	0.300005			'MAPT'	0.252237		'MAPT'	0.634334			'CD2AP'	0.129929			'CLU'	0.191691		'BIN1'	0.0833468			'HAVCR2'	0.250273
'PSEN2'	0.263158		'RIN3'	0.300005			'BIN1'	0.605413		'SLC24A4'	0.770388			'LRP1'	0.144057			'HAVCR2'	0.198818		'ADAM10'	0.110307			'INPP5D'	0.272546
'HAVCR2'	0.273433		'HAVCR2'	0.374183			'PICALM'	0.69449		'ABCA7'	0.791288			'TREM2'	0.208737			'BIN1'	0.207823		'IQCK'	0.147528			'ABI3'	0.275045
'CD2AP'	0.37116		'CD2AP'	0.473747			'PSEN2'	0.69449		'IQCK'	0.791288			'ZCWPW1'	0.349027			'INPP5D'	0.284498		'MS4A4A'	0.150508			'TREM2'	0.277673
'CD33'	0.373973		'CD33'	0.483207			'MS4A4A'	0.74515		'HS3ST1'	0.791288			'PICALM'	0.386971			'MS4A4A'	0.325057		'HLA-DRB1'	0.17697			'IQCK'	0.32894
'APOE'	0.53		'LRP1'	0.602325			'HAVCR2'	0.74515		'TNIP1'	0.906692			'APOE'	0.434938			'NTN5'	0.330091		'NTN5'	0.210658			'ADAM10'	0.430936
'SLC24A4'	0.562019		'SLC24A4'	0.633767			'LRP1'	0.74515		'RIN3'	0.927648			'BIN1'	0.498449			'IQCK'	0.331294		'INPP5D'	0.256492			'APP'	0.548207
'PICALM'	0.722601		'APOE'	0.648993			'CD33'	0.750118		'PICALM'	0.950768			'SLC24A4'	0.556502			'APP'	0.341632		'TREM2'	0.44024			'HLA-DRB5'	0.669485
'LRP1'	0.722601		'PICALM'	0.686416			'CD2AP'	0.750118		'PLD3'	0.950768			'CD33'	0.659914			'HLA-DRB5'	0.509548		'APP'	0.471563			'APH1B'	0.686855
'SORL1'	0.805703		'SORL1'	0.731354			'SLC24A4'	0.750118		'PSEN2'	0.950768			'SORL1'	0.763034			'GRN'	0.682614		'GRN'	0.471563			'GRN'	0.686855
'TREM2'	0.805703		'TREM2'	0.955703			'APOE'	0.83884		'ECHDC3'	0.973426			'MS4A4A'	0.873042			'TREM2'	0.738009		'HLA-DRB5'	0.748402			'HLA-DRB1'	0.846977
'MAPT'	0.805703		'MAPT'	0.955703			'SORL1'	0.911739		'APH1B'	0.983923			'HAVCR2'	0.981926			'APH1B'	0.7754		'APH1B'	0.873841			'NTN5'	0.956722

### Sheet: gene-to-cov-cognition
ADNI_AV45									ADNI_FBB									IMAS_amyloid					ADNI_tau									IMAS_tau
MoCA				MMSE					MoCA				MMSE					MoCA					MoCA				MMSE					MoCA
Gene names	Pearson's r	P values		Gene names	Pearson's r	P values			Gene names	Pearson's r	P values		Gene names	Pearson's r	P values			Gene names	Pearson's r	P values			Gene names	Pearson's r	P values		Gene names	Pearson's r	P values			Gene names	Pearson's r	P values
'HLA-DRB1'	0.419207	2.35457e-05		'HLA-DRB1'	0.459068	2.25164e-06			'ADAM10'	0.396633	4.61245e-07		'INPP5D'	0.432596	5.48816e-11			'ADAM10'	0.522499	0.000644506			'SPI1'	0.30947	9.09029e-07		'SPI1'	0.3056	7.57699e-07			'PSEN1'	0.725945	1.81998e-05
'HLA-DRB5'	0.399163	6.151e-05		'HLA-DRB5'	0.441268	6.06575e-06			'INPP5D'	0.391042	6.89106e-07		'WWOX'	0.40502	1.07684e-09			'HLA-DRB1'	0.501809	0.00113506			'EPHA1'	0.296675	2.63412e-06		'EPHA1'	0.299224	1.31345e-06			'SPI1'	0.654776	0.000210684
'ABI3'	0.353387	0.000443327		'ADAM10'	0.406252	3.64703e-05			'WWOX'	0.357806	6.46758e-06		'SPI1'	0.394012	3.28268e-09			'HLA-DRB5'	0.495646	0.00133443			'HLA-DRB1'	0.263262	3.36003e-05		'ADAMTS4'	0.276916	8.13466e-06			'EPHA1'	0.623961	0.000505337
'ADAM10'	0.338995	0.000778121		'ABI3'	0.388226	8.51939e-05			'SPI1'	0.325087	4.64663e-05		'ADAM10'	0.391441	4.23438e-09			'ABI3'	0.40649	0.0102321			'ADAMTS4'	0.241588	0.000147558		'HLA-DRB1'	0.265145	2.00177e-05			'PICALM'	0.607419	0.000779048
'LRP1'	0.317941	0.00169078		'GRN'	0.383211	0.000106951			'HLA-DRB1'	0.324343	4.84732e-05		'HLA-DRB1'	0.385504	7.55814e-09			'GRN'	0.39686	0.0123692			'HLA-DRB5'	0.240778	0.000155562		'PSEN1'	0.257452	3.52583e-05			'APH1B'	0.601952	0.000894223
'GRN'	0.308295	0.00236966		'LRP1'	0.354538	0.000366637			'HLA-DRB5'	0.304344	0.000145112		'HLA-DRB5'	0.35918	8.61847e-08			'APOE'	0.343365	0.0323477			'PICALM'	0.236186	0.000209095		'HLA-DRB5'	0.242549	0.000100475			'HLA-DRB1'	0.59338	0.0011046
'APOE'	0.279386	0.00610852		'APOE'	0.316737	0.00157305			'ABI3'	0.274072	0.000660873		'EPHA1'	0.341024	4.08253e-07			'BIN1'	0.318006	0.0485088			'PSEN1'	0.229252	0.000323312		'PICALM'	0.232777	0.000192858			'GRN'	0.561259	0.00231982
'TREM2'	0.276947	0.0065882		'TREM2'	0.306085	0.00229575			'GRN'	0.24112	0.00285964		'ABI3'	0.308554	5.20508e-06			'APH1B'	0.31266	0.0526322			'GRN'	0.213851	0.000812966		'GRN'	0.208868	0.000849722			'HLA-DRB5'	0.556033	0.00259939
'CD33'	0.251167	0.0140821		'PSEN2'	0.288732	0.00412851			'EPHA1'	0.22359	0.00578526		'GRN'	0.270479	7.17271e-05			'MS4A4A'	0.282742	0.0811493			'WWOX'	0.203271	0.00147769		'ABI3'	0.179844	0.00418164			'ADAMTS4'	0.554416	0.00269157
'PSEN2'	0.250412	0.0143837		'CD33'	0.287029	0.00436503			'HS3ST1'	0.195649	0.0160614		'PICALM'	0.218126	0.00147041			'HAVCR2'	0.275963	0.0890336			'ABI3'	0.196113	0.00217801		'TREM2'	0.179799	0.0041911			'WWOX'	0.544001	0.0033549
'PLD3'	0.241197	0.0185398		'PLD3'	0.286507	0.00443997			'TNIP1'	0.163507	0.0448525		'HS3ST1'	0.211728	0.00203572			'RIN3'	0.268671	0.0981623			'ADAM10'	0.187313	0.00344732		'TMEM106B'	0.178992	0.00436737			'TREM2'	0.521311	0.00529586
'HAVCR2'	0.237826	0.0202999		'HAVCR2'	0.283709	0.00486109			'PICALM'	0.150172	0.0657009		'TNIP1'	0.202292	0.00323475			'IQCK'	0.258053	0.112715			'TREM2'	0.184992	0.0038786		'ZCWPW1'	0.172721	0.00597918			'IQCK'	0.482451	0.010814
'BIN1'	0.229355	0.0253665		'BIN1'	0.275078	0.00639319			'ABCA7'	0.138489	0.0899187		'ABCA7'	0.174645	0.0112363			'CD33'	0.2488	0.126678			'APH1B'	0.151089	0.0186859		'WWOX'	0.16962	0.00695821			'TMEM106B'	0.474566	0.01238
'RIN3'	0.205703	0.045517		'MS4A4A'	0.255881	0.0114151			'LRP1'	0.08443	0.302675		'TREM2'	0.109175	0.11471			'TREM2'	0.225704	0.167105			'MS4A4A'	0.150276	0.0193389		'ADAM10'	0.164545	0.00887201			'ABI3'	0.455953	0.0168359
'MS4A4A'	0.204578	0.0467374		'IQCK'	0.255387	0.0115805			'TREM2'	0.0698464	0.394105		'CD2AP'	0.0639103	0.356757			'ECHDC3'	0.194656	0.235041			'IQCK'	0.147808	0.0214429		'APH1B'	0.162436	0.0097959			'MS4A4A'	0.442565	0.0207965
'IQCK'	0.203307	0.0481495		'RIN3'	0.251689	0.0128868			'SLC24A4'	0.0543199	0.507691		'LRP1'	0.0578309	0.404424			'PSEN2'	0.186669	0.255182			'LRP1'	0.143867	0.0252139		'MS4A4A'	0.158778	0.0116022			'INPP5D'	0.426527	0.0265116
'ECHDC3'	0.186775	0.0699331		'ECHDC3'	0.24022	0.0177863			'CD2AP'	0.0149491	0.85544		'SLC24A4'	0.0262284	0.705518			'MAPT'	0.180744	0.270844			'HAVCR2'	0.143658	0.0254289		'IQCK'	0.149584	0.0174943			'CD33'	0.424273	0.0274079
'SPI1'	0.174579	0.0906299		'APH1B'	0.226042	0.0259948			'APOE'	0.0121599	0.882195		'HAVCR2'	0.0255084	0.713242			'INPP5D'	0.165801	0.313099			'CD33'	0.139212	0.0303896		'HAVCR2'	0.141643	0.024533			'HAVCR2'	0.420531	0.02895
'APH1B'	0.162484	0.115672		'SPI1'	0.209304	0.0396355			'CD33'	0.0105696	0.897512		'CD33'	0.0251542	0.717052			'SPI1'	0.140141	0.394815			'INPP5D'	0.13887	0.0308031		'CD33'	0.13432	0.0330622			'BIN1'	0.401931	0.0376877
'MAPT'	0.151871	0.141779		'CLU'	0.170913	0.094166			'HAVCR2'	0.00965224	0.906364		'MS4A4A'	-0.00892676	0.897681			'LRP1'	0.129412	0.432339			'BIN1'	0.129812	0.0436451		'LRP1'	0.131554	0.0368831			'ADAM10'	0.387741	0.045675
'CLU'	0.134404	0.194092		'MAPT'	0.124581	0.224056			'MS4A4A'	-0.0155956	0.849261		'APOE'	-0.018036	0.794997			'WWOX'	0.114558	0.487412			'TMEM106B'	0.122996	0.0560396		'BIN1'	0.129686	0.0396708			'ADAMTS1'	0.380172	0.0504515
'INPP5D'	0.103002	0.320566		'INPP5D'	0.0770284	0.453302			'RIN3'	-0.0440023	0.591629		'BIN1'	-0.0544435	0.43255			'PICALM'	0.105753	0.521693			'ZCWPW1'	0.120425	0.0614157		'ADAMTS1'	0.123876	0.0494993			'LRP1'	0.368829	0.0583355
'WWOX'	0.0241045	0.816643		'PSEN1'	0.0702927	0.493864			'BIN1'	-0.0584276	0.476085		'SORL1'	-0.058386	0.399921			'PLD3'	0.103033	0.532515			'ECHDC3'	0.115491	0.0729226		'ECHDC3'	0.114531	0.0695155			'ECHDC3'	0.359992	0.0651172
'PSEN1'	-0.00466165	0.964239		'WWOX'	0.0434075	0.6729			'APH1B'	-0.0650645	0.427356		'RIN3'	-0.0705152	0.309139			'CLU'	0.102285	0.53551			'ADAMTS1'	0.067001	0.299241		'INPP5D'	0.0903934	0.152502			'ZCWPW1'	0.326639	0.0963278
'CYP1B1'	-0.00900386	0.93099		'APP'	0.0322364	0.753933			'IQCK'	-0.082954	0.311236		'APH1B'	-0.0710784	0.305282			'APP'	0.0806222	0.625621			'CLU'	0.0460961	0.47538		'CLU'	0.0674484	0.286152			'SLC24A4'	0.286022	0.148092
'APP'	-0.0158227	0.879038		'PICALM'	0.0296796	0.7729			'SORL1'	-0.0861251	0.293036		'IQCK'	-0.0942024	0.17383			'ZCWPW1'	-0.0298815	0.856698			'APOE'	0.0367405	0.569505		'CNTNAP2'	0.0461622	0.465667			'RIN3'	0.27758	0.160968
'ZCWPW1'	-0.0180565	0.862119		'CYP1B1'	0.00662698	0.948634			'ECHDC3'	-0.110234	0.177842		'ADAMTS4'	-0.106296	0.124654			'CYP1B1'	-0.0725121	0.660891			'SLC24A4'	0.0233766	0.717486		'APP'	0.032922	0.60295			'APOE'	0.188212	0.347147
'PICALM'	-0.04848	0.640827		'ZCWPW1'	0.00577066	0.955264			'PLD3'	-0.127674	0.118229		'ECHDC3'	-0.143874	0.03722			'PSEN1'	-0.122709	0.456754			'CD2AP'	0.00303006	0.962599		'PSEN2'	0.0215173	0.733919			'CLU'	0.141421	0.481668
'HS3ST1'	-0.124672	0.228681		'EPHA1'	-0.13095	0.201074			'PSEN2'	-0.130103	0.111334		'PSEN2'	-0.146924	0.0333383			'ADAMTS1'	-0.137323	0.404483			'PSEN2'	0.00150172	0.981459		'APOE'	0.0211297	0.738535			'CNTNAP2'	0.112508	0.576348
'TNIP1'	-0.141516	0.171322		'ADAMTS1'	-0.168971	0.0980232			'MEF2C'	-0.134345	0.100052		'PSEN1'	-0.148635	0.0313157			'HS3ST1'	-0.172579	0.293443			'APP'	0.000699776	0.991359		'CD2AP'	0.0145594	0.818102			'CD2AP'	0.0135971	0.946333
'EPHA1'	-0.141568	0.171164		'HS3ST1'	-0.173522	0.0891771			'MAPT'	-0.139663	0.0872042		'ZCWPW1'	-0.173256	0.0119105			'EPHA1'	-0.173988	0.289459			'RIN3'	-0.00296102	0.96345		'SLC24A4'	0.00332005	0.958176			'APP'	-0.0286752	0.887097
'MADD'	-0.189192	0.0663249		'ADAMTS4'	-0.183698	0.0716842			'ADAMTS4'	-0.19599	0.0158742		'PLD3'	-0.186084	0.00684743			'TNIP1'	-0.174275	0.288652			'ABCA7'	-0.0100303	0.876639		'RIN3'	-0.00628556	0.920912			'ABCA7'	-0.0468552	0.816481
'ABCA7'	-0.199269	0.0528698		'TNIP1'	-0.188956	0.0637946			'PSEN1'	-0.197194	0.0152281		'MEF2C'	-0.191953	0.00525363			'AGRN'	-0.191355	0.24323			'CNTNAP2'	-0.0121396	0.850973		'ABCA7'	-0.0190402	0.763583			'PLD3'	-0.174826	0.383108
'ADAMTS1'	-0.210293	0.0408077		'MADD'	-0.207658	0.041252			'CLU'	-0.219746	0.00670675		'MAPT'	-0.215201	0.00170817			'ABCA7'	-0.267824	0.0992674			'PLD3'	-0.0182147	0.778012		'PLD3'	-0.019684	0.755838			'PTK2B'	-0.1859	0.353207
'AGRN'	-0.225355	0.028111		'AGRN'	-0.221881	0.0289443			'ZCWPW1'	-0.228889	0.00470024		'CLU'	-0.23294	0.000667964			'ADAMTS4'	-0.274384	0.0909524			'MEF2C'	-0.0765827	0.235258		'PTK2B'	-0.0499339	0.429979			'PSEN2'	-0.238809	0.230285
'SLC24A4'	-0.22573	0.027843		'CNTNAP2'	-0.23547	0.0202438			'APP'	-0.242883	0.00265642		'APP'	-0.274646	5.48153e-05			'SLC24A4'	-0.290793	0.0725025			'HS3ST1'	-0.0776911	0.228531		'ACE'	-0.0628538	0.320323			'MEF2C'	-0.260747	0.18897
'CNTNAP2'	-0.235431	0.0216359		'ABCA7'	-0.236804	0.0195262			'CYP1B1'	-0.253049	0.00171936		'CYP1B1'	-0.304047	7.24228e-06			'CD2AP'	-0.295945	0.0673602			'PTK2B'	-0.092038	0.153466		'MEF2C'	-0.0721247	0.253979			'ACE'	-0.303688	0.123567
'ADAMTS4'	-0.253619	0.0131405		'SLC24A4'	-0.257381	0.0109252			'AGRN'	-0.290593	0.000295038		'ADAMTS1'	-0.311682	4.12512e-06			'NTN5'	-0.299448	0.0640316			'CYP1B1'	-0.097868	0.128956		'CYP1B1'	-0.0787548	0.212796			'HS3ST1'	-0.307758	0.118366
'SORL1'	-0.300293	0.00310939		'TMEM106B'	-0.301013	0.00273536			'ADAMTS1'	-0.326415	4.30751e-05		'ACE'	-0.360587	7.60836e-08			'TMEM106B'	-0.328063	0.041459			'TNIP1'	-0.103873	0.106987		'HS3ST1'	-0.0879908	0.16375			'CYP1B1'	-0.318785	0.105087
'TMEM106B'	-0.311576	0.00211524		'SORL1'	-0.345185	0.00053483			'NTN5'	-0.375538	2.01987e-06		'TMEM106B'	-0.394681	3.0712e-09			'ACE'	-0.347458	0.0302115			'ACE'	-0.107452	0.095367		'TNIP1'	-0.113099	0.0730977			'TNIP1'	-0.330707	0.0920123
'CD2AP'	-0.322525	0.00143454		'CD2AP'	-0.353049	0.000389659			'CNTNAP2'	-0.388019	8.53577e-07		'NTN5'	-0.394937	2.99385e-09			'SORL1'	-0.352088	0.0279368			'SORL1'	-0.141622	0.027607		'MADD'	-0.114693	0.0691194			'SORL1'	-0.375533	0.0535678
'MEF2C'	-0.327207	0.00120971		'MEF2C'	-0.362612	0.000262172			'ACE'	-0.389174	7.86794e-07		'CNTNAP2'	-0.402475	1.39844e-09			'CNTNAP2'	-0.357196	0.0255932			'MADD'	-0.157438	0.0142151		'SORL1'	-0.121914	0.0532462			'MADD'	-0.482219	0.0108575
'ACE'	-0.354345	0.000426624		'ACE'	-0.376631	0.000143355			'TMEM106B'	-0.402275	3.05297e-07		'AGRN'	-0.409125	7.03224e-10			'MADD'	-0.369192	0.0207239			'NTN5'	-0.253719	6.55119e-05		'NTN5'	-0.240184	0.000117946			'NTN5'	-0.555526	0.00262802
'NTN5'	-0.364872	0.000277524		'PTK2B'	-0.421191	1.73827e-05			'MADD'	-0.412542	1.41241e-07		'PTK2B'	-0.418696	2.54505e-10			'MEF2C'	-0.389076	0.0143633			'MAPT'	-0.273248	1.62472e-05		'MAPT'	-0.263605	2.24505e-05			'AGRN'	-0.657351	0.000194968
'PTK2B'	-0.392842	8.22316e-05		'NTN5'	-0.436169	7.97595e-06			'PTK2B'	-0.413173	1.34593e-07		'MADD'	-0.450411	6.91873e-12			'PTK2B'	-0.539699	0.000391437			'AGRN'	-0.316472	4.96976e-07		'AGRN'	-0.324387	1.38676e-07			'MAPT'	-0.669597	0.000133498
